# Mid-to-Late Life Healthy Lifestyle Modifies Genetic Risk for Longitudinal Cognitive Aging among Asymptomatic Individuals

**DOI:** 10.1101/2024.05.26.24307953

**Authors:** Yuexuan Xu, Zhongxuan Sun, Erin Jonaitis, Yuetiva Deming, Qiongshi Lu, Sterling C. Johnson, Corinne D. Engelman

## Abstract

**IMPORTANCE:** Genetic and lifestyle factors contribute to an individual’s risk of developing Alzheimer’s disease. However, it is unknown whether and how adherence to healthy lifestyles can mitigate the genetic risk of Alzheimer’s.

**OBJECTIVE:** The aim of this study is to investigate whether adherence to healthy lifestyles can modify the impact of genetic predisposition to Alzheimer’s disease on later-life cognitive decline.

**DESIGN, SETTING, AND PARTICIPANTS:** This prospective cohort study included 891 adults of European ancestry, aged 40 to 65, who were without dementia and had complete healthy-lifestyle and cognition data during the follow-up. Participants joined the Wisconsin Registry for Alzheimer’s Prevention (WRAP) beginning in 2001. We conducted replication analyses using a subsample with similar baseline age range from the Health and Retirement Study (HRS).

**EXPOSURES:** We assessed participants’ exposures using a continuous non-*APOE* polygenic risk score for Alzheimer’s, a binary indicator for *APOE-ε4* carrier status, and a weighted healthy-lifestyle score, including factors such as no current smoking, regular physical activity, healthy diet, light to moderate alcohol consumption, and frequent cognitive activities.

**MAIN OUTCOMES AND MEASURES:** We z-standardized cognitive scores for global (Preclinical Alzheimer’s Cognitive Composite score 3 – PACC3) and domain-specific assessments (delayed recall and immediate learning).

**RESULTS:** We followed 891 individuals for up to 10 years (mean [SD] baseline age, 58 [6] years, 31% male, 38% *APOE-ε4* carriers). After false discovery rate (FDR) correction, we found statistically significant PRS × lifestyle × age interactions on preclinical cognitive decline but the evidence is stronger among *APOE-ε4* carriers. Among *APOE-ε4* carriers, PRS-related differences in overall and memory-related domains between people scoring 0-1 and 4-5 regarding healthy lifestyles became evident around age 67 after FDR correction. These findings were robust across several sensitivity analyses and were replicated in the population-based HRS.

**CONCLUSION:** A favorable lifestyle can mitigate the genetic risk associated with current known non-*APOE* genetic variants for longitudinal cognitive decline, and these protective effects are particularly pronounced among *APOE-ε4* carriers.

**KEY POINTS:** *Question:* Can a healthy lifestyle modify genetic susceptibility to Alzheimer’s disease and its impact on cognitive decline?

*Findings:* In two longitudinal studies, we found that adhering to a healthy lifestyle can reduce the adverse genetic effects of known non-*APOE* variants, especially in *APOE-ε4* carriers. Specifically, *APOE-ε4* carriers with <2 healthy lifestyle factors had significantly higher genetic risk caused by currently known genetic variants compared to those with two or more.

*Meaning:* A healthy lifestyle can mitigate genetic risks from non-*APOE* variants, especially among *APOE-ε4* carriers. Future research should include biomarker analysis to uncover the underlying biological mechanisms.
