## Supplementary Tables for "Mid-to-Late Life Healthy Lifestyle Modifies Genetic Risk for Longitudinal Cognitive Aging among Asymptomatic Individuals"

### Sheet: S1. DescripStatComparison
Supplementary Table 1A. Descriptive statistics of WRAP sample at visit 2 data collection, and comparisons of the observed characteristics between WRAP participants with three-lifestyle factors (full sample) and five lifestyle factors (survive from visit 2 until at least visit 5)
Characteristic	Full WRAP sample (sample with 3 lifestyle factors), N = 1,1631	Sample with 5 lifestyle factors, N = 8911	P-value2
Baseline Age	58 (6)	58 (6)	0.6
Education	15.80 (2.25)	15.91 (2.24)	0.3
Family History of AD	844 / 1,163 (73%)	663 / 891 (74%)	0.3
Male	354 / 1,163 (30%)	277 / 891 (31%)	0.8
CESD score	7 (7)	6 (6)	0.3
BMI	28.8 (5.9)	28.7 (5.8)	0.8
PACC3	0.01 (1.01)	0.06 (1.00)	0.2
Immediate Learning	0.00 (1.01)	0.06 (1.00)	0.2
Delayed Recall	0.01 (1.03)	0.05 (1.00)	0.3
Executive Function	0.03 (0.95)	0.07 (0.93)	0.4
APOE genotype			>0.9
ε2ε2	4 / 1,163 (0.3%)	2 / 891 (0.2%)
ε2ε3	98 / 1,163 (8.4%)	75 / 891 (8.4%)
ε3ε3	610 / 1,163 (52%)	474 / 891 (53%)
ε2ε4	39 / 1,163 (3.4%)	30 / 891 (3.4%)
ε3ε4	369 / 1,163 (32%)	276 / 891 (31%)
ε4ε4	43 / 1,163 (3.7%)	34 / 891 (3.8%)
Current Smoker	68 / 1,163 (5.8%)	44 / 891 (4.9%)	0.4
Drinking habit			0.8
Current non-drinker	207 / 1,163 (18%)	150 / 891 (17%)
Current light drinker	338 / 1,163 (29%)	261 / 891 (29%)
Current modrate drinker	337 / 1,163 (29%)	273 / 891 (31%)
Current heavy drinker	281 / 1,163 (24%)	207 / 891 (23%)
Exercises habit			0.8
< 150 min/week	678 / 1,163 (58%)	510 / 891 (57%)
150-300 min/week	259 / 1,163 (22%)	210 / 891 (24%)
300+ min/week	226 / 1,163 (19%)	171 / 891 (19%)
Maximum Visit	4.43 (1.35)	5.03 (0.78)	<0.001
1 Mean (SD); n / N (%)
2 Welch Two Sample t-test; Pearson’s Chi-squared test;
“Baseline age” refer to the age when cognition data first become available. “Maximum visits” refers to number of cognitive assessments of outcomes included in these analyses. CESD: Center for Epidemiologic Studies Depression Scale
Supplementary Table 1B. Descriptive statistics of HRS sample at first visit, and comparisons of the observed characteristics between HRS participants with three-lifestyle factors (full sample) and four lifestyle factors (survive from 2000 until at least 2014)
Characteristic	Full HRS sample (sample with 3 lifestyle factors), N = 6,6861	Sample with 4 lifestyle factors, N = 1,8641	P-value2
Baseline age	56.5 (5.1)	56.3 (5.1)	0.2
Education	13.48 (2.43)	13.69 (2.36)	<0.001
Male	2,878 / 6,686 (43%)	783 / 1,864 (42%)	0.4
CESD score	1.29 (1.82)	1.13 (1.73)	<0.001
BMI	28.0 (5.6)	28.2 (5.6)	0.2
Global cognition	17.5 (3.6)	17.8 (3.4)	0.002
Delayed Recall	5.28 (1.77)	5.36 (1.74)	0.1
Immediate Recall	6.22 (1.47)	6.27 (1.44)	0.14
APOE genotype			0.4
ε2ε2	39 / 6,686 (0.6%)	12 / 1,864 (0.6%)
ε2ε3	857 / 6,686 (13%)	244 / 1,864 (13%)
ε3ε3	4,041 / 6,686 (60%)	1,161 / 1,864 (62%)
ε2ε4	133 / 6,686 (2.0%)	28 / 1,864 (1.5%)
ε3ε4	1,473 / 6,686 (22%)	386 / 1,864 (21%)
ε4ε4	143 / 6,686 (2.1%)	33 / 1,864 (1.8%)
Current smoker	1,320 / 6,686 (20%)	294 / 1,864 (16%)	<0.001
Drinking habit			0.5
Current non-drinker	3,998 / 6,686 (60%)	1,084 / 1,864 (58%)
Current light drinker	1,091 / 6,686 (16%)	322 / 1,864 (17%)
Current modrate drinker	1,102 / 6,686 (16%)	323 / 1,864 (17%)
Current heavy drinker	495 / 6,686 (7.4%)	135 / 1,864 (7.2%)
Regular physical exercises	4,576 / 6,686 (68%)	1,314 / 1,864 (70%)	0.091
Maximum visits	7.73 (2.27)	8.31 (1.92)	<0.001
1 Mean (SD); n / N (%)
2 Welch Two Sample t-test; Pearson's Chi-squared test;
“Baseline age” refer to the age when cognition data first become available in the analytic sample. “Maximum visits” refers to number of cognitive assessments of outcomes included in these analyses. CESD: Center for Epidemiologic Studies Depression Scale

### Sheet: S2. APOExLifestylexAge lmer
Supplementary Table 2A. Associations between APOE ε4, adherence to healthy lifestyle, and age on global and domain-specific cognition score in WRAP sample (Five lifestyles, N = 891)
	Delayed Recall			Immediate Learning			PACC-3
Predictors	Estimates	std. Error	p	Estimates	std. Error	p	Estimates	std. Error	p
Categorical lifestyle measure
(Intercept)	-0.70209	0.09874	<0.001	-0.69093	0.09842	<0.001	-0.82809	0.09387	<0.001
2-3 Healthy lifestyles	0.12982	0.06666	0.052	0.04796	0.06635	0.47	0.06213	0.05842	0.288
4-5 Healthy lifestyles	0.07775	0.07725	0.314	0.04505	0.07684	0.558	0.043	0.06805	0.527
APOE ε4	-0.12798	0.11931	0.283	-0.23956	0.11885	0.044	-0.23724	0.10789	0.028
Age	-0.04463	0.00858	<0.001	-0.04748	0.00854	<0.001	-0.06189	0.00743	<0.001
Age2	-0.00061	0.00062	0.323	-0.00064	0.00062	0.296	-0.0013	0.00051	0.011
2-3 Healthy lifestyles * APOE ε4	-0.01077	0.11175	0.923	0.12911	0.11126	0.246	0.06784	0.09698	0.484
4-5 Healthy lifestyles * APOE ε4	0.13544	0.12778	0.289	0.18438	0.12719	0.147	0.12854	0.11152	0.249
2-3 Healthy lifestyles * Age	0.00268	0.00791	0.735	0.00076	0.00787	0.923	-1e-05	0.00649	0.999
4-5 Healthy lifestyles * Age	0.00324	0.00873	0.71	0.0041	0.00868	0.637	0.00481	0.00711	0.499
APOE ε4 * Age	-0.04008	0.01487	0.007	-0.02009	0.01481	0.175	-0.03895	0.01205	0.001
2-3 Healthy lifestyles * Age2	-0.00024	0.00066	0.711	-0.00012	0.00066	0.852	0.00031	0.00055	0.571
4-5 Healthy lifestyles * Age2	-0.00018	0.00074	0.81	0.0002	0.00074	0.786	0.00036	0.00061	0.555
APOE ε4 * Age2	-0.00325	0.00124	0.009	-0.00096	0.00124	0.439	-0.00216	0.00104	0.037
2-3 Healthy lifestyles * APOE ε4 * Age	0.01144	0.01535	0.456	-0.00721	0.01528	0.637	0.01331	0.01247	0.286
4-5 Healthy lifestyles * APOE ε4 * Age	0.02081	0.01661	0.21	-0.00444	0.01653	0.788	0.01598	0.01355	0.238
2-3 Healthy lifestyles * APOE ε4 * Age2	0.00112	0.00131	0.393	-0.00087	0.0013	0.507	0.00078	0.00109	0.477
4-5 Healthy lifestyles * APOE ε4 * Age2	0.00256	0.00139	0.066	-0.00023	0.00139	0.866	0.00125	0.00117	0.284
Continuous healthy lifestyle score
(Intercept)	-0.60691	0.10119	<0.001	-0.67959	0.10079	<0.001	-0.85583	0.09618	<0.001
Healthy lifestyle composite	0.0016	0.02226	0.943	0.01013	0.02213	0.647	0.02681	0.01978	0.175
APOE ε4	-0.27179	0.12373	0.028	-0.24075	0.12322	0.051	-0.22522	0.11255	0.045
Age	-0.04869	0.00839	<0.001	-0.05396	0.00836	<0.001	-0.06674	0.00736	<0.001
Age2	-0.00114	0.00059	0.055	-0.00105	0.00059	0.074	-0.00104	0.00049	0.034
Healthy lifestyle composite * APOE ε4	0.06139	0.03606	0.089	0.0451	0.03588	0.209	0.02276	0.03181	0.474
Healthy lifestyle * Age	0.00223	0.00234	0.34	0.0028	0.00233	0.23	0.00211	0.00193	0.274
APOE ε4 * Age	-0.04842	0.01324	<0.001	-0.0305	0.01318	0.021	-0.03919	0.01089	<0.001
Healthy lifestyle composite * Age2	0.00012	0.0002	0.546	0.00014	0.0002	0.493	2e-05	0.00016	0.922
APOE ε4 * Age2	-0.00397	0.00107	<0.001	-0.0021	0.00106	0.047	-0.00232	0.00089	0.009
Healthy lifestyle composite * APOE ε4 * Age	0.00719	0.00412	0.082	0.00142	0.0041	0.73	0.00439	0.00341	0.198
Healthy lifestyle composite * APOE ε4 * Age2	0.00073	0.00034	0.031	0.00019	0.00034	0.58	0.00034	0.00028	0.23
All association tests are performed using linear mixed effect model with random intercept at subject and family level; Additional covariates include gender, education, practice effects, family history of Alzheimer’s, and the first five principal components of ancestry. For the APOE analyses in the full sample, we additionally adjusted PRS × Age interaction in all models to control for age heterog…
Supplementary Table 2B. Associations between APOE ε4, adherence to healthy lifestyle, and age on global and domain-specific cognition score in HRS sample (Four lifestyles, N = 1,864)
	Delayed Recall			Immediate Recall			Global Cognition
Predictors	Estimates	std. Error	p	Estimates	std. Error	p	Estimates	std. Error	p
Categorical lifestyle measure
(Intercept)	0.04432	0.26129	0.865	-0.12374	0.2454	0.614	-0.21501	0.2684	0.423
2-4 Healthy lifestyles	0.02973	0.02855	0.298	0.06557	0.029	0.024	0.05159	0.0266	0.052
APOE ε4	-0.10791	0.05955	0.07	-0.00363	0.0589	0.951	-0.04897	0.0575	0.394
Age	-0.0222	0.00727	0.002	-0.02033	0.007	0.003	-0.0224	0.0073	0.002
Age2	-0.00104	0.00023	<0.001	-0.00053	0.0002	0.025	-0.00083	0.0002	<0.001
2-4 Healthy lifestyles * APOE ε4	0.05504	0.06066	0.364	0.0086	0.0613	0.888	0.03086	0.0568	0.587
2-4 Healthy lifestyles * Age	0.00701	0.00257	0.006	0.0066	0.0026	0.012	0.00792	0.0024	0.001
APOE ε4 * Age	-0.01805	0.00497	<0.001	-0.00967	0.0051	0.057	-0.01325	0.0046	0.004
2-4 Healthy lifestyles * Age2	0.00028	0.00026	0.282	-0.00024	0.0003	0.364	-8e-05	0.0002	0.75
APOE ε4 * Age2	-0.00098	0.00047	0.038	-0.00122	0.0005	0.011	-0.00112	0.0004	0.009
2-4 Healthy lifestyles * APOE ε4 * Age	0.00888	0.00546	0.104	0.0015	0.0056	0.788	0.00641	0.0051	0.204
2-4 Healthy lifestyles * APOE ε4 * Age2	0.0009	0.00053	0.092	0.001	0.0006	0.07	0.00094	0.0005	0.055
Continuous lifestyle measure
(Intercept)	-0.03466	0.26162	0.895	-0.22959	0.2454	0.35	-0.30905	0.2683	0.249
Healthy lifestyle composite	0.03541	0.01312	0.007	0.05594	0.0131	<0.001	0.04744	0.0124	<0.001
APOE ε4	-0.10581	0.07137	0.138	-0.00691	0.0703	0.922	-0.05233	0.0689	0.448
Age	-0.02703	0.00741	<0.001	-0.02584	0.0071	<0.001	-0.02831	0.0074	<0.001
Age2	-0.00082	0.00027	0.003	-0.00046	0.0003	0.104	-0.00077	0.0003	0.002
Healthy lifestyle composite * APOE ε4	0.01753	0.02582	0.497	0.00414	0.0258	0.872	0.01146	0.0245	0.64
Healthy lifestyle composite * Age	0.00455	0.00109	<0.001	0.00475	0.0011	<0.001	0.00536	0.001	<0.001
APOE ε4 * Age	-0.01629	0.00583	0.005	-0.00879	0.0059	0.139	-0.01412	0.0054	0.009
Healthy lifestyle composite * Age2	0	0.00011	0.992	-0.00011	0.0001	0.332	-4e-05	0.0001	0.65
APOE ε4 * Age2	-0.00097	0.00055	0.08	-0.0013	0.0006	0.022	-0.00125	0.0005	0.014
Healthy lifestyle composite * APOE ε4 * Age	0.00223	0.00221	0.312	6e-05	0.0023	0.979	0.00239	0.0021	0.243
Healthy lifestyle composite * APOE ε4 * Age2	0.00029	0.00021	0.177	0.00035	0.0002	0.11	0.00036	0.0002	0.068
All association tests are performed using linear mixed effect model with random intercept at subject and household level; Additional covariates include gender, education, practice effects, cohort, and the first five principal components of ancestry. For the APOE analyses in the full sample, we additionally adjusted PRS × Age interaction in all models to control for age heterogenous genetic effect…

### Sheet: S3. PRSxLifestylexAge lmer
Supplementary Table 3A. Associations between PRS, adherence to healthy lifestyle, and age on global and domain-specific cognition score in WRAP sample (Five lifestyles, N = 891)
	Delayed Recall			Immediate Learning			PACC-3
Predictors	Estimates	std. Error	p	Estimates	std. Error	p	Estimates	std. Error	p
Categorical lifestyle measures
(Intercept)	-0.68638	0.09247	<0.001	-0.71682	0.0921	<0.001	-0.84218	0.08861	<0.001
2-3 Healthy lifestyles	0.10305	0.0538	0.055	0.07555	0.05354	0.158	0.07499	0.04688	0.11
4-5 Healthy lifestyles	0.10023	0.06185	0.105	0.09208	0.06153	0.135	0.07706	0.05419	0.155
PRS	-0.07372	0.05423	0.174	-0.0867	0.05396	0.108	-0.06451	0.04922	0.19
Age	-0.04351	0.00783	<0.001	-0.04216	0.0078	<0.001	-0.06318	0.00682	<0.001
Age2	-0.0007	0.00055	0.199	-0.00025	0.00054	0.645	-0.00135	0.00045	0.003
2-3 Healthy lifestyles * PRS	0.10869	0.05035	0.031	0.08727	0.0501	0.082	0.05941	0.04393	0.176
4-5 Healthy lifestyles * PRS	0.09321	0.05855	0.111	0.08293	0.05825	0.155	0.07149	0.05135	0.164
2-3 Healthy lifestyles * Age	0.00106	0.00683	0.876	-0.00492	0.0068	0.469	0.00152	0.00555	0.784
4-5 Healthy lifestyles * Age	0.00249	0.00745	0.738	-0.00178	0.00742	0.811	0.00627	0.00604	0.3
PRS * Age	-0.01756	0.00599	0.003	-0.01574	0.00596	0.008	-0.01013	0.00512	0.048
2-3 Healthy lifestyles * Age2	-0.00023	0.00057	0.683	-0.00059	0.00057	0.3	0.00035	0.00047	0.463
4-5 Healthy lifestyles * Age2	0.0003	0.00062	0.631	-7e-05	0.00062	0.908	0.00055	0.00051	0.289
PRS * Age2	-0.00118	0.00051	0.021	-0.00096	0.00051	0.06	-0.00094	0.00044	0.031
2-3 Healthy lifestyles * PRS * Age	0.01632	0.00635	0.01	0.0144	0.00631	0.023	0.00576	0.00542	0.288
4-5 Healthy lifestyles * PRS * Age	0.01679	0.00693	0.015	0.01257	0.00689	0.068	0.00649	0.00588	0.27
2-3 Healthy lifestyles * PRS * Age2	0.00115	0.00055	0.038	0.00108	0.00055	0.05	0.00073	0.00048	0.122
4-5 Healthy lifestyles * PRS * Age2	0.00056	0.0006	0.35	0.00072	0.0006	0.232	0.00058	0.00051	0.259
Continuous lifestyle measures
(Intercept)	-0.66165	0.09381	<0.001	-0.71966	0.09344	<0.001	-0.87371	0.08999	<0.001
Healthy lifestyle composite	0.02214	0.01759	0.208	0.02529	0.01747	0.148	0.03351	0.01554	0.031
PRS	-0.00811	0.05766	0.888	-0.07236	0.05734	0.207	-0.04975	0.05275	0.346
Age	-0.0532	0.00745	<0.001	-0.05403	0.00742	<0.001	-0.07006	0.0066	<0.001
Age2	-0.00176	0.0005	<0.001	-0.00123	0.00049	0.013	-0.00134	0.00041	0.001
Healthy lifestyle composite * PRS	0.00881	0.01693	0.603	0.02109	0.01683	0.21	0.01398	0.01503	0.352
Healthy lifestyle composite * Age	0.00375	0.00191	0.05	0.00286	0.0019	0.132	0.00324	0.00157	0.039
PRS * Age	-0.00964	0.00576	0.094	-0.00715	0.00573	0.212	-0.00611	0.00488	0.211
Healthy lifestyle composite * Age2	0.00035	0.00016	0.029	0.00021	0.00016	0.196	0.00012	0.00013	0.356
PRS * Age2	-0.00058	0.00047	0.222	-0.00053	0.00047	0.261	-0.00056	0.0004	0.16
Healthy lifestyle composite * PRS * Age	0.00218	0.00185	0.239	0.00119	0.00184	0.52	0.00034	0.00155	0.827
Healthy lifestyle composite * PRS * Age2	8e-05	0.00016	0.609	0.00015	0.00016	0.33	8e-05	0.00013	0.553
All association tests are performed using linear mixed effect model with random intercept at subject and family level; Additional covariates include gender, education, practice effects, family history of Alzheimer’s, and the first five principal components of ancestry. For the PRS analyses in the full sample, we additionally adjusted APOE ε4 × Age interaction in all models to control for age hete…
Supplementary Table 3B. Associations between PRS, adherence to healthy lifestyle, and age on global and domain-specific cognition score in HRS sample (Four lifestyles, N = 1,864)
	Delayed Recall			Immediate Recall			Global Cognition
Predictors	Estimates	std. Error	p	Estimates	std. Error	p	Estimates	std. Error	p
Categorical lifestyle measure
(Intercept)	0.02477	0.26128	0.924	-0.13671	0.24515	0.577	-0.23485	0.26829	0.381
2-4 Healthy lifestyles	0.04391	0.02554	0.086	0.06776	0.02594	0.009	0.06178	0.02378	0.009
PRS	-0.01928	0.02362	0.414	-0.01627	0.02332	0.485	-0.00078	0.02285	0.973
Age	-0.02269	0.00722	0.002	-0.0195	0.00689	0.005	-0.02238	0.00726	0.002
Age2	-0.00113	0.00021	<0.001	-0.0007	0.00022	0.001	-0.00094	0.0002	<0.001
2-4 Healthy lifestyles * PRS	-0.01326	0.02387	0.579	-0.00679	0.02419	0.779	-0.01991	0.02227	0.371
2-4 Healthy lifestyles * Age	0.0081	0.00227	<0.001	0.00585	0.00232	0.012	0.00828	0.0021	<0.001
PRS * Age	-0.00548	0.00192	0.004	-0.00621	0.00196	0.001	-0.00741	0.00177	<0.001
2-4 Healthy lifestyles * Age2	0.00041	0.00023	0.077	-2e-05	0.00024	0.92	6e-05	0.00021	0.765
PRS * Age2	-0.00037	0.00018	0.038	-0.0003	0.00018	0.1	-0.00046	0.00016	0.005
2-4 Healthy lifestyles *PRS * Age	0.00433	0.00214	0.043	0.00555	0.00219	0.011	0.00639	0.00197	0.001
2-4 Healthy lifestyles *PRS * Age2	0.00035	0.00021	0.093	0.00018	0.00021	0.39	0.00042	0.00019	0.028
Continuous lifestyle measure
(Intercept)	-0.05326	0.26164	0.839	-0.2435	0.24533	0.321	-0.33016	0.26835	0.219
Healthy lifestyle composite	0.04079	0.01156	<0.001	0.05813	0.01158	<0.001	0.05334	0.01091	<0.001
PRS	-0.01104	0.02935	0.707	-0.00336	0.02887	0.907	0.02869	0.02839	0.312
Age	-0.02735	0.00732	<0.001	-0.02497	0.00699	<0.001	-0.02854	0.00734	<0.001
Age2	-0.00095	0.00025	<0.001	-0.00063	0.00025	0.012	-0.0009	0.00022	<0.001
Healthy lifestyle composite * PRS	-0.00745	0.01076	0.488	-0.00755	0.01073	0.481	-0.01883	0.0102	0.065
Healthy lifestyle composite * Age	0.00483	0.00095	<0.001	0.00448	0.00097	<0.001	0.00563	0.00088	<0.001
PRS * Age	-0.00642	0.00235	0.006	-0.00701	0.00239	0.003	-0.00867	0.00217	<0.001
Healthy lifestyle composite * Age2	6e-05	9e-05	0.496	-3e-05	0.0001	0.769	2e-05	9e-05	0.855
PRS * Age2	-0.0003	0.00022	0.179	-0.00042	0.00023	0.062	-0.00064	0.0002	0.002
Healthy lifestyle composite * PRS * Age	0.00185	0.00091	0.042	0.00219	0.00093	0.018	0.00267	0.00084	0.002
Healthy lifestyle composite * PRS * Age2	8e-05	9e-05	0.36	0.00011	9e-05	0.203	0.00021	8e-05	0.008
All association tests are performed using linear mixed effect model with random intercept at subject and household level; Additional covariates include gender, education, practice effects, cohort, and the first five principal components of ancestry. For the PRS analyses in the full sample, we additionally adjusted APOE × Age interaction in all models to control for age heterogenous genetic effect…

### Sheet: S4.PRSxLifestylexAge (e4) lmer
Supplementary Table 4A. Associations between PRS, adherence to healthy lifestyle, and age on global and domain-specific cognition score in among APOE ε4 carriers in WRAP (Five lifestyles, N = 340)
	Delayed Recall			Immediate Learning			PACC-3
Predictors	Estimates	std. Error	p	Estimates	std. Error	p	Estimates	std. Error	p
Categorical lifestyle measures
(Intercept)	-0.64271	0.18554	0.001	-0.7956	0.18586	<0.001	-0.9612	0.18115	<0.001
2-3 Healthy lifestyles	-0.0328	0.09624	0.733	0.06915	0.09455	0.465	0.04395	0.08261	0.595
4-5 Healthy lifestyles	0.06274	0.10928	0.566	0.12212	0.10751	0.256	0.07886	0.09441	0.404
PRS	-0.09155	0.09134	0.316	-0.1543	0.09035	0.088	-0.1353	0.0834	0.105
Age	-0.0369	0.01628	0.024	-0.0299	0.01606	0.063	-0.0717	0.01379	<0.001
Age2	-0.00107	0.0012	0.375	0.00064	0.00118	0.589	-0.0019	0.001	0.055
2-3 Healthy lifestyles * PRS	0.11868	0.08459	0.161	0.12885	0.08306	0.121	0.10466	0.07345	0.154
4-5 Healthy lifestyles * PRS	0.07833	0.09939	0.431	0.1398	0.09774	0.153	0.07994	0.08661	0.356
2-3 Healthy lifestyles * Age	-0.0297	0.01518	0.051	-0.0403	0.01489	0.007	-0.0105	0.01224	0.39
4-5 Healthy lifestyles * Age	-0.01986	0.01621	0.221	-0.0347	0.01591	0.029	-0.004	0.01316	0.759
PRS * Age	-0.07279	0.0111	<0.001	-0.0504	0.01089	<0.001	-0.0406	0.00968	<0.001
2-3 Healthy lifestyles * Age2	-0.00182	0.00125	0.146	-0.0031	0.00123	0.011	-0.0004	0.00104	0.716
4-5 Healthy lifestyles * Age2	-0.0004	0.00131	0.758	-0.0023	0.00128	0.077	5e-05	0.00109	0.962
PRS * Age2	-0.00552	0.00108	<0.001	-0.0046	0.00106	<0.001	-0.0035	0.00092	<0.001
2-3 Healthy lifestyles * PRS * Age	0.06091	0.01194	<0.001	0.04588	0.01172	<0.001	0.02758	0.0103	0.007
4-5 Healthy lifestyles * PRS * Age	0.06255	0.01316	<0.001	0.04427	0.01292	0.001	0.04097	0.01129	<0.001
2-3 Healthy lifestyles * PRS * Age2	0.00429	0.00118	<0.001	0.0042	0.00115	<0.001	0.00233	0.001	0.021
4-5 Healthy lifestyles * PRS * Age2	0.00466	0.00124	<0.001	0.00412	0.00121	0.001	0.00344	0.00105	0.001
Continuous lifestyle measures
(Intercept)	-0.76993	0.18928	<0.001	-0.8296	0.18942	<0.001	-1.0275	0.1842	<0.001
Healthy lifestyle composite	0.04245	0.03041	0.163	0.03829	0.02997	0.202	0.03832	0.02648	0.148
PRS	-0.0369	0.10079	0.714	-0.1484	0.09978	0.137	-0.0735	0.09178	0.423
Age	-0.08217	0.01385	<0.001	-0.0727	0.01371	<0.001	-0.0965	0.01187	<0.001
Age2	-0.00451	0.00095	<0.001	-0.0027	0.00093	0.003	-0.0031	0.00078	<0.001
Healthy lifestyle composite * PRS	0.01109	0.02937	0.706	0.03668	0.02897	0.206	0.00719	0.02579	0.78
Healthy lifestyle composite * Age	0.00633	0.0037	0.087	0.00185	0.00363	0.611	0.00524	0.00299	0.08
PRS * Age	-0.051	0.01087	<0.001	-0.0307	0.01068	0.004	-0.0324	0.00895	<0.001
Healthy lifestyle composite * Age2	0.00069	0.0003	0.021	0.00021	0.00029	0.464	0.00029	0.00025	0.238
PRS * Age2	-0.00384	0.00099	<0.001	-0.0028	0.00097	0.005	-0.0027	0.00082	0.001
Healthy lifestyle composite * PRS * Age	0.01096	0.00347	0.002	0.00682	0.00341	0.046	0.00672	0.00282	0.017
Healthy lifestyle composite * PRS * Age2	0.00076	0.00032	0.018	0.00065	0.00031	0.039	0.00053	0.00026	0.044
All association tests are performed using linear mixed effect model with random intercept at subject and family level; Additional covariates include gender, education, practice effects, family history of Alzheimer’s, and the first five principal components of ancestry. Age is centered at year 65 and education is centered at the mean. PACC-3 = Preclinical Alzheimer’s Cognitive Composite Score-3.
Supplementary Table 4B. Associations between PRS, adherence to healthy lifestyle, and age on global and domain-specific cognition score in among APOE ε4 carriers in HRS (Five lifestyles, N = 447)
	Delayed Recall			Immediate Recall			Global Cognition
Predictors	Estimates	std. Error	p	Estimates	std. Error	p	Estimates	std. Error	p
Categorical lifestyle measures
(Intercept)	0.47749	0.45977	0.299	0.73125	0.41089	0.075	0.75475	0.45583	0.098
2-4 Healthy lifestyles	0.1042	0.05524	0.059	0.08238	0.05363	0.125	0.10429	0.0502	0.038
PRS	-0.02597	0.05594	0.642	-0.02682	0.05316	0.614	0.01081	0.05216	0.836
Age	-0.04182	0.01485	0.005	-0.02282	0.01348	0.091	-0.0259	0.01446	0.073
Age2	-0.00184	0.00042	<0.001	-0.00173	0.00042	<0.001	-0.00179	0.00038	<0.001
2-4 Healthy lifestyles * PRS	-0.04136	0.05609	0.461	-0.01552	0.05453	0.776	-0.05227	0.0509	0.305
2-4 Healthy lifestyles * Age	0.01447	0.00491	0.003	0.00714	0.00483	0.139	0.01267	0.0044	0.004
PRS * Age	-0.01532	0.00453	0.001	-0.00731	0.00445	0.1	-0.01317	0.00407	0.001
2-4 Healthy lifestyles * Age2	0.00095	0.00048	0.044	0.00063	0.00047	0.18	0.00064	0.00042	0.133
PRS * Age2	-0.00132	0.00044	0.003	-0.0009	0.00044	0.041	-0.00153	0.00039	<0.001
2-4 Healthy lifestyles * PRS * Age	0.01041	0.00499	0.037	5e-05	0.0049	0.991	0.00679	0.00448	0.129
2-4 Healthy lifestyles * PRS * Age2	0.0014	0.0005	0.005	0.00078	0.00049	0.117	0.00155	0.00044	<0.001
Continuous lifestyle measures
(Intercept)	0.35937	0.46196	0.437	0.59152	0.41309	0.152	0.63201	0.45636	0.166
Healthy lifestyle composite	0.05816	0.02337	0.013	0.05936	0.02237	0.008	0.064	0.02147	0.003
PRS	-0.07715	0.06729	0.252	-0.06892	0.06338	0.277	-0.04135	0.06293	0.511
Age	-0.04676	0.01506	0.002	-0.02955	0.01369	0.031	-0.03505	0.0146	0.016
Age2	-0.00173	0.00049	<0.001	-0.00179	0.00049	<0.001	-0.00197	0.00044	<0.001
Healthy lifestyle composite * PRS	0.00819	0.02401	0.733	0.01239	0.02289	0.588	0.00436	0.02212	0.844
Healthy lifestyle composite * Age	0.00665	0.00196	0.001	0.00471	0.00192	0.014	0.00756	0.00176	<0.001
PRS * Age	-0.01938	0.00531	<0.001	-0.0114	0.00519	0.028	-0.01767	0.00478	<0.001
Healthy lifestyle composite * Age2	0.00026	0.00019	0.167	0.00023	0.00019	0.216	0.00028	0.00017	0.098
PRS * Age2	-0.00098	0.00051	0.057	-0.00062	0.00051	0.224	-0.00121	0.00046	0.008
Healthy lifestyle composite * PRS * Age	0.00484	0.00196	0.014	0.00164	0.00192	0.395	0.00395	0.00176	0.025
Healthy lifestyle composite * PRS * Age2	0.0003	0.00019	0.119	0.00013	0.00019	0.487	0.00036	0.00017	0.034
All association tests are performed using linear mixed effect model with random intercept at subject and household level; Additional covariates include gender, education, practice effects, cohort, and the first five principal components of ancestry. Age is centered at year 65 and education is centered at the mean. Inverse probability weighting was adjusted to account for selection mortality in th…

### Sheet: S5.PRSXLifestylexAge(noe4) lmer
Supplementary Table 5A. Associations between PRS, adherence to healthy lifestyle, and age on global and domain-specific cognition score in among APOE ε4 non-carriers in WRAP (Five lifestyles, N = 551)
	Delayed Recall			Immediate Learning			PACC-3
Predictors	Estimates	std. Error	p	Estimates	std. Error	p	Estimates	std. Error	p
Categorical lifestyle measures
(Intercept)	-0.72032	0.1071	<0.001	-0.69315	0.10643	<0.001	-0.85049	0.10216	<0.001
2-3 Healthy lifestyles	0.12107	0.06377	0.058	0.04189	0.06456	0.516	0.05631	0.05654	0.319
4-5 Healthy lifestyles	0.07143	0.07399	0.334	0.04227	0.07478	0.572	0.03927	0.06585	0.551
PRS	-0.02615	0.06703	0.696	-0.01581	0.06723	0.814	-0.0002	0.06094	0.997
Age	-0.04914	0.00878	<0.001	-0.04972	0.00879	<0.001	-0.06543	0.00778	<0.001
Age2	-0.00059	0.00059	0.314	-0.00062	0.0006	0.303	-0.00128	0.00049	0.01
2-3 Healthy lifestyles * PRS	0.06299	0.06251	0.314	0.02821	0.06324	0.656	0.00092	0.0551	0.987
4-5 Healthy lifestyles * PRS	0.05892	0.07211	0.414	0.01196	0.07286	0.87	0.03994	0.06394	0.532
2-3 Healthy lifestyles * Age	0.00552	0.00757	0.466	0.00164	0.00767	0.831	0.0016	0.00627	0.798
4-5 Healthy lifestyles * Age	0.00447	0.00836	0.593	0.00403	0.00847	0.634	0.00555	0.00689	0.42
PRS * Age	0.01018	0.00714	0.154	-0.00012	0.00723	0.986	0.00465	0.00613	0.448
2-3 Healthy lifestyles * Age2	-0.00028	0.00063	0.654	-0.00016	0.00064	0.802	0.00032	0.00053	0.552
4-5 Healthy lifestyles * Age2	-0.00016	0.00071	0.824	0.00017	0.00072	0.817	0.00033	0.00059	0.577
PRS * Age2	0.00026	0.00057	0.64	0.00013	0.00057	0.814	-0.00013	0.00049	0.79
2-3 Healthy lifestyles * PRS * Age	-0.00745	0.00751	0.322	-5e-05	0.0076	0.995	-0.00563	0.00647	0.385
4-5 Healthy lifestyles * PRS * Age	-0.00881	0.0082	0.282	-0.00245	0.0083	0.768	-0.01073	0.00701	0.126
2-3 Healthy lifestyles * PRS * Age2	0.00012	0.00061	0.84	0.00017	0.00062	0.779	0.0003	0.00053	0.571
4-5 Healthy lifestyles * PRS * Age2	-0.00084	0.00068	0.216	-0.00026	0.00069	0.704	-0.00031	0.00058	0.594
Continuous lifestyle measures
(Intercept)	-0.63179	0.10912	<0.001	-0.68795	0.10833	<0.001	-0.87846	0.10397	<0.001
Healthy lifestyle composite	0.00159	0.02137	0.941	0.01105	0.02151	0.607	0.02632	0.01913	0.169
PRS	0.00998	0.06956	0.886	-0.02504	0.06953	0.719	-0.03716	0.06392	0.561
Age	-0.05065	0.00858	<0.001	-0.05565	0.00858	<0.001	-0.06883	0.00771	<0.001
Age2	-0.00106	0.00057	0.061	-0.00102	0.00057	0.074	-0.00096	0.00047	0.043
Healthy lifestyle composite * PRS	0.00519	0.02052	0.8	0.00977	0.02063	0.636	0.01634	0.01842	0.375
Healthy lifestyle composite * Age	0.00225	0.00223	0.315	0.00291	0.00226	0.198	0.00208	0.00186	0.265
PRS * Age	0.01183	0.00675	0.08	0.00371	0.00682	0.587	0.00774	0.00582	0.184
Healthy lifestyle composite * Age	0.0001	0.00019	0.601	0.00013	0.00019	0.513	0	0.00016	0.984
PRS * Age2	0.00063	0.00052	0.233	0.00018	0.00053	0.731	0.0002	0.00045	0.648
Healthy lifestyle composite* PRS * Age	-0.00312	0.00219	0.154	-0.0017	0.00221	0.443	-0.00349	0.00187	0.062
Healthy lifestyle composite * PRS * Age2	-0.00017	0.00018	0.331	1e-05	0.00018	0.976	-8e-05	0.00015	0.605
All association tests are performed using linear mixed effect model with random intercept at subject and family level; Additional covariates include gender, education, practice effects, family history of Alzheimer’s, and the first five principal components of ancestry. Age is centered at year 65 and education is centered at the mean. PACC-3 = Preclinical Alzheimer’s Cognitive Composite Score-3.
Supplementary Table 5B. Associations between PRS, adherence to healthy lifestyle, and age on global and domain-specific cognition score in among APOE ε4 non-carriers in HRS (Five lifestyles, N = 1,417)
	Delayed Recall			Immediate Recall			Global Cognition
Predictors	Estimates	std. Error	p	Estimates	std. Error	p	Estimates	std. Error	p
Categorical lifestyle measures
(Intercept)	-0.30161	0.33483	0.368	-0.58056	0.31806	0.068	-0.75272	0.34733	0.03
2-4 Healthy lifestyles	0.02929	0.02881	0.309	0.0668	0.02966	0.024	0.05277	0.02702	0.051
PRS	-0.01785	0.02609	0.494	-0.01129	0.02606	0.665	-0.00311	0.02552	0.903
Age	-0.02234	0.00827	0.007	-0.0227	0.00799	0.005	-0.02554	0.00839	0.002
Age2	-0.00103	0.00024	<0.001	-0.00054	0.00025	0.029	-0.00083	0.00022	<0.001
2-4 Healthy lifestyles * PRS	-0.00265	0.02643	0.92	-0.0059	0.02713	0.828	-0.01065	0.02487	0.669
2-4 Healthy lifestyles * Age	0.00674	0.00259	0.009	0.00565	0.00268	0.035	0.00717	0.00241	0.003
PRS * Age	-0.00246	0.00213	0.248	-0.00532	0.0022	0.016	-0.00524	0.00199	0.008
2-4 Healthy lifestyles * Age2	0.00026	0.00027	0.327	-0.00023	0.00028	0.415	-9e-05	0.00025	0.725
PRS * Age2	-0.00016	0.0002	0.429	-0.00021	0.0002	0.297	-0.00024	0.00018	0.186
2-4 Healthy lifestyles * PRS * Age	0.00261	0.00238	0.273	0.00675	0.00246	0.006	0.00598	0.00221	0.007
2-4 Healthy lifestyles * PRS * Age2	0.00012	0.00023	0.594	0.00012	0.00024	0.623	0.0002	0.00021	0.354
Continuous lifestyle measures
(Intercept)	-0.36818	0.33476	0.271	-0.66851	0.31781	0.035	-0.82916	0.34704	0.017
Healthy lifestyle composite	0.03554	0.01329	0.007	0.05793	0.01349	<0.001	0.05047	0.01265	<0.001
PRS	0.00115	0.03265	0.972	0.0123	0.03252	0.705	0.04219	0.03188	0.186
Age	-0.02696	0.00838	0.001	-0.02795	0.00811	0.001	-0.03116	0.00848	<0.001
Age2	-0.00082	0.00028	0.003	-0.00042	0.00029	0.148	-0.00071	0.00026	0.006
Healthy lifestyle composite * PRS	-0.00881	0.01205	0.465	-0.01209	0.01218	0.321	-0.02297	0.01153	0.046
Healthy lifestyle composite * Age	0.00442	0.00109	<0.001	0.00447	0.00113	<0.001	0.00512	0.00102	<0.001
PRS * Age	-0.00328	0.00262	0.211	-0.00631	0.0027	0.02	-0.00662	0.00245	0.007
Healthy lifestyle composite * Age2	0	0.00011	0.991	-0.00012	0.00011	0.287	-7e-05	0.0001	0.49
PRS * Age2	-0.00013	0.00024	0.594	-0.00042	0.00025	0.101	-0.00052	0.00023	0.022
Healthy lifestyle composite * PRS * Age	0.00124	0.00103	0.228	0.00266	0.00106	0.012	0.00259	0.00096	0.007
Healthy lifestyle composite * PRS * Age2	3e-05	0.0001	0.78	0.00013	0.0001	0.199	0.00019	9e-05	0.038
All association tests are performed using linear mixed effect model with random intercept at subject and household level; Additional covariates include gender, education, practice effects, cohort, and the first five principal components of ancestry. Age is centered at year 65 and education is centered at the mean. Inverse probability weighting was adjusted to account for selection mortality in th…
